# Rigorous software pipeline for clinical somatic mutation analyses of solid tumors

**DOI:** 10.1101/2023.06.08.23291143

**Authors:** Ivaylo Stoimenov, Marina Rashyna, Tom Adlerteg, Luís Nunes, Joakim Ekström, Viktor Ljungström, Lucy Mathot, Ian Cheong, Tobias Sjöblom

## Abstract

Mutational analyses of tumor DNA guide the use of targeted therapies and checkpoint inhibitors in management of solid tumors. Reducing false positive mutation calls without compromising sensitivity as gene panels increase in size, and whole exome and genome sequencing enters clinical use, remains a major challenge. Aiming for robust somatic mutation analyses in the clinical setting, we have developed VARify, an integrated, accurate and computationally efficient software for cancer genome analyses encompassing all steps from pre-processing of sequencing reads to mutation identification. Benchmarking to two state-of-the-art open-source somatic mutation analysis pipelines demonstrated accurate detection of clinically actionable point mutations, all while strongly reducing the number of false positive mutations reported, at comparable or faster speed. Further, the VARify output classified microsatellite unstable colorectal cancers by tumor mutation burden better than the other pipelines. In comparisons where the same tumors were subjected to different panel enrichment and sequencing technologies, VARify had the most consistent intersection of consensus mutations. False positive calls were produced when the same data was used as tumor and reference by the other pipelines, while VARify did not produce such calls. The calling uniformity across sequencing technologies of VARify and its tumor-only analysis derivative pipeline ALTOmate was also demonstrated. Taken together, these two novel pipelines can improve clinical mutation analysis to the benefit of cancer patients.
