## Supplementary Table 2 for "Rigorous software pipeline for clinical somatic mutation analyses of solid tumors"

### Sheet: 1A, Haloplex
Supplementary Table 2A. Comparison of mapping and alignment metrics between Cutadapt + BWA and VARify's RTF+RAF in the Haloplex panel, 10 samples.
		BWA Tumor	RAF Tumor	BWA Normal	RAF Normal	BWA Tumor	RAF Tumor	BWA Normal	RAF Normal	BWA Tumor	RAF Tumor	BWA Normal	RAF Normal	BWA Tumor	RAF Tumor	BWA Normal	RAF Normal	BWA Tumor	RAF Tumor	BWA Normal	RAF Normal	BWA Tumor	RAF Tumor	BWA Normal	RAF Normal	BWA Tumor	RAF Tumor	BWA Normal	RAF Normal	BWA Tumor	RAF Tumor	BWA Normal	RAF Normal	BWA Tumor	RAF Tumor	BWA Normal	RAF Normal	BWA Tumor	RAF Tumor	BWA Normal	RAF Normal
	Sample	1	1	2	2	3	3	4	4	5	5	6	6	7	7	8	8	9	9	10	10	31	31	32	32	61	61	62	62	77	77	78	78	101	101	102	102	201	201	202	202
samtools flagstat (on the primary alignment)	Total reads	39450300	39450300	33221076	33221076	44952544	44952544	32369520	32369520	41051108	41051108	34368812	34368812	35941792	35941792	27224986	27224986	37350548	37350548	33307692	33307692	29828162	29828162	37738762	37738762	124983040	124983040	58899102	58899102	28866248	28866248	29218308	29218308	37701158	37701158	34990750	34990750	11184942	11184942	10785624	10785624
	Mapped (%) (primary)	99.3	98.79	99.44	98.9	98.95	98.42	98.95	98.35	99.31	98.8	99.04	98.53	99.32	98.82	99.4	98.89	99.23	98.73	99.38	98.88	99.38	98.87	99.39	98.87	99.46	98.96	99.36	98.77	99.59	99.12	99.58	99.03	99.41	98.86	99.63	99.06	99.2	98.49	99.12	98.43
	Unmapped (%)	0.7	1.21	0.56	1.1	1.05	1.58	1.05	1.65	0.69	1.2	0.96	1.47	0.68	1.18	0.6	1.11	0.77	1.27	0.62	1.12	0.62	1.13	0.61	1.13	0.54	1.04	0.64	1.23	0.41	0.88	0.42	0.97	0.59	1.14	0.37	0.94	0.8	1.51	0.88	1.57
	Singeltons(%)	0.08	0.31	0.08	0.35	0.09	0.32	0.1	0.4	0.1	0.32	0.11	0.32	0.1	0.32	0.09	0.3	0.09	0.31	0.09	0.3	0.12	0.32	0.09	0.31	0.06	0.28	0.11	0.41	0.08	0.29	0.15	0.37	0.1	0.35	0.09	0.35	0.1	0.55	0.1	0.52
	Properly paired (%)	98.9	98.25	98.95	98.31	98.47	97.84	98.44	97.69	98.8	98.22	98.46	97.9	99	98.27	98.78	98.31	98.72	98.73	98.64	98.25	98.81	98.22	98.88	98.29	99.32	98.38	98.87	98.13	99.41	98.51	99.03	98.38	98.85	98.27	99.31	98.52	98.74	97.72	98.85	97.7
	Unpropperly paired (%)	1.1	1.75	1.05	1.69	1.53	2.16	1.56	2.31	1.2	1.78	1.54	2.1	1	1.73	1.22	1.69	1.28	1.27	1.36	1.75	1.19	1.78	1.12	1.71	0.68	1.62	1.13	1.87	0.59	1.49	0.97	1.62	1.15	1.73	0.69	1.48	1.26	2.28	1.15	2.3
Mapping quality (MAQ)	Reads with MAQ = 0	414670	477294	323765	365497	666258	713444	470271	534635	417698	493450	469408	506741	371275	425747	266043	302580	422562	476685	321658	376002	261821	339092	351708	429464	1194631	1299598	569496	726380	253215	258014	227990	286809	374348	431634	236460	329436	133810	169159	130173	169626
	Mapped reads with MAQ = 0	137095	1291	138724	1133	194796	2553	129912	1223	135337	1336	140595	1164	128596	714	102404	465	136078	1845	114387	1965	78308	1829	119716	1938	523434	5649	194014	2661	134395	2906	104206	2463	150805	2827	105367	2135	44763	206	35689	215
	Percentage of mapped reads with MAQ = 0	0.3475	0.0033	0.4176	0.0034	0.4333	0.0057	0.4013	0.0038	0.3297	0.0033	0.4091	0.0034	0.3578	0.002	0.3761	0.0017	0.3643	0.0049	0.3434	0.0059	0.2625	0.0061	0.3172	0.0051	0.4188	0.0045	0.3294	0.0045	0.4656	0.0101	0.3566	0.0084	0.4	0.0075	0.3011	0.0061	0.4002	0.0018	0.3309	0.002
	Mean mapping quality for mapped reads	59.68	54.33	59.63	54.29	59.62	54.26	59.64	54.24	59.69	54.31	59.63	54.21	59.68	54.31	59.66	54.28	59.67	54.32	59.68	54.27	59.73	54.32	59.70	54.31	59.63	54.18	59.68	54.31	59.59	54.15	59.66	54.26	59.65	54.25	59.71	54.36	59.64	54.25	59.69	54.33
Alignment model based on the CIGAR strings (mapped reads, no supplementary alignment, mapq = 0 exclude)	Sum of all M / X and =	3774908594	3754498016	3180429727	3162133241	4272819346	4248643064	3049785350	3030505958	3924373449	3902546026	3232899045	3214938181	3449504160	3430530825	2601977235	2587611434	3555090112	3535832530	3169621547	3152251562	2838609381	2822612381	3615047781	3594849959	11560846762	11496534834	5593390366	5556907476	2718223807	2703224762	2783340076	2765999678	3591834500	3569652146	3395706741	3374577989	1052540855	1044686686	1020061787	1012615613
	Sum of all I	161455	166983	140400	133954	206081	210926	130871	125698	157869	165828	137997	139985	143885	145645	111382	106145	145292	151919	137597	140530	126594	131095	179420	183397	475846	487442	221228	228033	139069	141741	132576	135404	195582	205219	194947	205745	41859	38625	41019	37050
	Sum of all D	262768	262349	205173	199522	288634	291618	178463	177570	245928	247741	199059	201413	487062	468552	165935	163443	220054	222559	179474	181376	278849	271295	252026	252852	406010	433831	269554	275396	116095	128155	136616	145787	320621	323251	279345	283301	60981	57712	58477	54688
	Sum of all S	12706636	13995186	9589894	10880753	15058865	16579686	9851467	11016522	13371709	14972153	11236959	12473870	11339275	12650110	8801003	9886512	11996561	13228177	10892458	12293388	9682228	10902109	12383879	13704247	29314167	37856590	16413038	19931298	7661761	9759946	8570403	10463292	11463941	14004660	11010267	13059223	3008684	3341575	2953872	3318994
Indel counts (no supplementary alignment)	Number of insertions events	10859	15210	8872	11272	12048	16751	8388	10477	10940	15291	9247	12536	9988	13825	8120	10824	9826	13692	8967	12484	7496	10380	11024	15071	14057	22404	12151	16640	5451	8561	7570	10405	11497	15533	12380	16405	2885	3162	2906	3164
	Number of insertions events in targeted region	9376	14363	7327	10349	10097	15440	6995	9679	9451	14543	7533	11543	8879	13288	6909	10151	8612	13038	7604	11729	6233	9856	9430	14147	11898	20977	9669	15083	4620	7980	5939	9593	9318	14119	9621	14440	2320	2818	2318	2784
	Number of deletions events	35292	36574	27965	28489	40062	41208	25667	26373	35075	36515	29544	30364	36725	37268	25214	25917	32435	33566	28452	29660	27457	28233	34584	35730	56644	59098	40295	41633	19138	20161	22994	23851	36951	37842	36057	36979	8394	8389	8117	8230
	Number of deletions events in targeted region	32952	34736	25436	26543	36658	38438	23842	24877	32969	34902	26963	28408	33584	34806	23516	24610	30584	32132	26432	28052	24150	25500	32006	33812	52546	55725	35955	38074	17330	18792	20699	22075	31107	33207	31095	33058	7533	7689	7333	7541
Target (Total targets: 9578) (mapped, mapq >0, no supplementary)	Missed targets	32	26	25	20	37	29	25	17	16	10	19	15	35	28	36	29	36	31	26	18	34	31	22	16	66	64	24	16	64	59	27	22	21	13	21	15	37	31	30	22
	Number of reads on target	38833311	38654166	32690511	32528235	43850406	43638460	31702475	31523915	40425045	40232130	33663332	33503503	35384773	35220491	26797452	26670371	36726814	36553921	32797041	32641014	29406995	29265479	37174128	36993888	122694125	122184268	57912889	57598749	28374897	28253198	28773744	28630076	37057552	36874760	34519825	34345083	10974953	10901402	10588395	10519012
	Average coverage per pos	763.73	760.37	641.08	638.17	867.36	863.48	614.83	611.63	788.09	784.63	650.32	647.60	698.85	695.70	525.92	523.61	721.87	718.80	640.07	637.20	582.47	579.76	727.92	724.69	2666.32	2659.15	1134.92	1129.05	615.08	612.48	572.09	569.21	719.81	716.18	691.22	687.77	216.25	214.97	209.49	208.25
	Reads with concordant mappings	38451454		32351579		43400633		31336296		40011003		33326526		35029331		26532318		36356455		32471830		29106291		36801523		121522079		57218804		28097735		28445162		36634448		34134991		10822230		10445579

### Sheet: 1B, TSO500
Supplementary Table 2B. Comparison of mapping and alignment metrics between Cutadapt + BWA and VARify's RTF+RAF in the TSO500 panel, 4 samples.
		BWA Tumor	RAF Tumor	BWA Normal	RAF Normal	BWA Tumor	RAF Tumor	BWA Normal	RAF Normal	BWA Tumor	RAF Tumor	BWA Normal	RAF Normal	BWA Tumor	RAF Tumor	BWA Normal	RAF Normal
	Sample	3	3	4	4	31	31	32	32	77	77	78	78	101	101	102	102
samtools flagstat (on the primary alignment)	Total reads	93207044	93207044	98398092	98398092	98754638	98754638	105846090	105846090	94887544	94887544	96806360	96806360	105377110	105377110	108821414	108821414
	Mapped (%) (primary)	98.77	96.24	97.37	94.36	98.16	95.48	98.97	96.57	98.55	96.07	98.5	95.78	98.82	96.34	96.88	94.17
	Unmapped (%)	1.23	3.76	2.63	5.64	1.84	4.52	1.03	3.43	1.45	3.93	1.5	4.22	1.18	3.66	3.12	5.83
	Singeltons(%)	0.21	0.87	0.21	0.94	0.22	0.91	0.21	0.79	0.22	0.84	0.22	0.87	0.22	0.84	0.22	0.87
	Properly paired (%)	98	95.21	96.61	93.25	97.4	94.42	98.17	95.61	97.77	95.05	97.69	94.74	98.01	95.33	96.06	93.14
	Unpropperly paired (%)	2	4.79	3.39	6.75	2.6	5.58	1.83	4.39	2.23	4.95	2.31	5.26	1.99	4.67	3.94	6.86
Mapping quality (MAQ)	Reads with MAQ = 0	3599881	3504438	5258916	5554441	4311632	4465253	3693870	3630128	3712170	3727250	4030113	4083406	3859644	3853904	6235979	6349792
	Mapped reads with MAQ = 0	2450138	1288	2675318	1525	2494347	1855	2599421	1747	2340177	1071	2574470	1154	2611932	1590	2841244	1636
	Percentage of mapped reads with MAQ = 0	2.6287	0.0014	2.7189	0.0015	2.5258	0.0019	2.4558	0.0017	2.4663	0.0011	2.6594	0.0012	2.4787	0.0015	2.6109	0.0015
	Mean mapping quality for mapped reads	57.79	51.07	57.61	50.94	57.79	51.15	57.91	51.13	57.91	51.10	57.74	50.97	57.89	51.13	57.73	51.02
Alignment model based on the CIGAR strings (mapped reads, no supplementary alignment, mapq = 0 exclude)	Sum of all M / X and =	8084745508	7896646194	8414849995	8177613337	8550932471	8338722307	9170157434	8969684517	8172022942	7985204770	8367749843	8156894949	9145796927	8937559136	9248936801	9013777577
	Sum of all I	666079	434568	754420	485586	745841	494228	769183	495846	690661	430897	740921	468458	754270	486164	816799	519426
	Sum of all D	831216	695535	943213	791517	1710350	1475408	1035422	874104	853803	708426	922638	763438	1231522	1039442	1024585	848302
	Sum of all S	166745743	149063717	175413319	154607290	162578637	143482189	191296363	171989803	181897388	163748464	177116042	158310062	188357177	168519411	191896413	170837608
Indel counts (no supplementary alignment)	Number of insertions events	89844	49175	111590	68940	100022	59882	98791	51265	89176	47415	99609	56846	98431	52971	108292	63085
	Number of insertions events in targeted region	29696	10937	26644	10314	27023	10419	34938	12028	30459	11067	28773	10884	33280	11977	29056	11251
	Number of deletions events	155242	134985	186945	164741	234716	205324	170233	147725	152637	132786	169280	146960	194282	167681	186895	164217
	Number of deletions events in targeted region	71513	62507	68872	60478	74186	65657	80969	70487	73650	64231	71745	62657	82044	71869	78301	69147
Target (Total targets: 9232) (mapped, mapq >0, no suppl)	Missed targets	57	37	57	34	61	40	59	38	25	4	24	3	22	2	23	2
	Number of reads on target	64280942	63871314	62392522	61978021	65034010	64596858	74120566	73675741	66799686	66352384	65575952	65145453	73456507	72980210	72237745	71763243
	Average coverage per pos	2601.71	2582.11	2533.14	2513.31	2641.02	2620.00	2982.04	2960.62	2684.70	2663.74	2649.56	2628.70	2962.46	2939.70	2915.96	2893.68
	Reads with concordant mappings	55780346		53958082		55540138		64393655		58596291		57408838		63824652		62816037

### Sheet: 1C, TWIST
Supplementary Table 2C. Comparison of mapping and alignment metrics between Cutadapt + BWA and VARify's RTF+RAF in the TWIST panel, 4 samples.
		BWA Tumor	RAF Tumor	BWA Normal	RAF Normal	BWA Tumor	RAF Tumor	BWA Normal	RAF Normal	BWA Tumor	RAF Tumor	BWA Normal	RAF Normal	BWA Tumor	RAF Tumor	BWA Normal	RAF Normal
	Sample	3	3	4	4	31	31	32	32	77	77	78	78	101	101	102	102
samtools flagstat (on the primary alignment)	Total reads	110002386	110002386	123742168	123742168	121222098	121222098	120145200	120145200	118185376	118185376	149785348	149785348	139598350	139598350	131672602	131672602
	Mapped (%) (primary)	99.68	94.27	99.65	93.65	99.69	94.27	99.6	93.79	99.67	94.23	99.6	93.52	99.61	93.73	99.67	93.54
	Unmapped (%)	0.32	5.73	0.35	6.35	0.31	5.73	0.4	6.21	0.33	5.77	0.4	6.48	0.39	6.27	0.33	6.46
	Singeltons(%)	0.16	1.19	0.21	1.37	0.16	1.19	0.23	1.38	0.21	1.3	0.17	1.3	0.2	1.32	0.16	1.29
	Properly paired (%)	98.06	92.88	97.24	92.06	98.04	92.86	97.49	92.18	97.92	92.72	97.34	92.02	97.47	92.19	97.37	92.05
	Unpropperly paired (%)	1.94	7.12	2.76	7.94	1.96	7.14	2.51	7.82	2.08	7.28	2.66	7.98	2.53	7.81	2.63	7.95
Mapping quality (MAQ)	Reads with MAQ = 0	6406029	6304036	7658142	7861030	7103240	6953447	7429082	7468415	7323618	6817656	9537374	9703664	8873173	8757310	8299737	8507787
	Mapped reads with MAQ = 0	6054310	3103	7220543	3743	6726459	3784	6943883	3952	6934029	3539	8943496	4544	8333125	4453	7870241	4125
	Percentage of mapped reads with MAQ = 0	5.5038	0.0028	5.8352	0.003	5.5489	0.0031	5.7796	0.0033	5.8671	0.003	5.9709	0.003	5.9694	0.0032	5.9771	0.0031
	Mean mapping quality for mapped reads	55.84	49.53	55.59	49.32	55.77	49.40	55.60	49.27	55.57	49.27	55.48	49.22	55.48	49.30	55.46	49.29
Alignment model based on the CIGAR strings (mapped reads, no supplementary alignment, mapq = 0 exclude)	Sum of all M / X and =	14992613076	14236531658	16888177278	15940568749	16483978987	15649833036	16320637926	15441183715	16036318880	15230956862	20497417874	19327327412	19037782276	17994870844	18122223622	17074144894
	Sum of all I	2960443	2280212	3662685	2683610	3389903	2442697	3922623	2775822	3541760	2595420	4569195	3353776	4015155	2919415	4035730	2953078
	Sum of all D	3543416	2994870	4193724	3452261	7381067	6397313	4256266	3486015	4066104	3362771	5196545	4277638	6236565	5252307	4490215	3722651
	Sum of all S	140721377	95085573	193852155	127637647	159261701	109641162	188967607	125555465	167062007	109189746	227732529	149979768	207543920	135521996	196215814	131445068
Indel counts (no supplementary alignment)	Number of insertions events	405799	365651	477221	416495	378053	349653	485065	427849	448750	398446	539473	487461	465677	418519	478236	433645
	Number of insertions events in targeted region	9334	14945	10886	17216	10077	15839	10273	16658	9539	15636	12108	19188	11557	18177	11073	17721
	Number of deletions events	468189	443171	534430	499478	832896	785071	533684	502911	503019	476223	616276	580573	756944	706087	545777	513852
	Number of deletions events in targeted region	34538	39088	39523	44714	37963	42711	36671	41972	36156	41126	44608	50134	42645	47829	41492	46493
Target (Total targets: 191744) (mapped, mapq >0, no suppl)	Missed targets (mapped, mapq >0, no suppl)	2431	984	2330	880	2431	958	2411	914	2228	677	2116	600	2130	594	2126	624
	Number of reads on target	40835461	41338263	45563719	46063541	44374631	44938345	43618950	44151232	43748387	44409012	54554663	55182445	51455726	52119714	48512420	49047641
	Average coverage per pos	191.3610003	191.7525863	213.9967057	214.1339726	208.0070752	208.4750402	204.2579195	204.6125795	204.4077115	205.2774398	256.3192277	256.4640694	240.9872922	241.4438075	228.5454184	228.548517
	Reads with concordant mappings	32394886		35818385		35318304		34472870		34931931		42573638		40398914		37395615
