## Supplementary Table 3 for "Rigorous software pipeline for clinical somatic mutation analyses of solid tumors"

### Sheet: 3A, Summary
Supplementary Table 3A. Summary of the mutation reports of CBSS, CBSM and VARify.
			CBSS												CBSM												VARify
			All mutations			Substitutions			Insertions			Deletions			All mutations			Substitutions			Insertions			Deletions			All mutations			Substitutions			Insertions			Deletions
Dataset	Sample ID	MSI status	Total	On target	PASS	Total	On target	PASS	Total	On target	PASS	Total	On target	PASS	Total	On target	PASS	Total	On target	PASS	Total	On target	PASS	Total	On target	PASS	Total	On target	PASS	Total	On target	PASS	Total	On target	PASS	Total	On target	PASS
Haloplex	2022-01-02	MSS	5966	5901	1253	5816	5755	1249	43	42	1	107	104	3	1052	1037	314	482	469	305	161	161	2	409	407	7	267	255	162	216	205	137	16	15	9	35	35	16
	2022-03-04	MSS	6584	6516	1364	6362	6299	1351	62	60	4	160	157	9	1247	1232	336	558	545	319	220	218	8	469	469	9	273	264	182	202	194	142	18	18	11	53	52	29
	2022-05-06	MSS	2971	2920	155	2868	2818	152	28	27	0	75	75	3	649	624	64	181	165	59	141	139	1	327	320	4	169	156	64	130	118	48	7	7	2	32	31	14
	2022-07-08	MSI-H	5942	5885	2014	5379	5330	1717	91	89	42	472	466	255	2765	2739	1092	1111	1100	874	285	284	33	1369	1355	185	1497	1483	1356	825	816	739	62	62	54	610	605	563
	2020-09-10	MSS	5130	5055	716	4956	4883	707	66	65	0	108	107	9	819	806	166	296	285	157	152	151	1	371	370	8	226	217	110	171	164	82	15	14	9	40	39	19
	2020-11-12	MSS	5661	5586	1074	5503	5433	1062	50	47	2	108	106	10	990	977	260	419	409	245	167	167	1	404	401	14	273	248	146	217	196	115	11	10	5	45	42	26
	13-14	MSI-H	3171	3110	703	2771	2717	414	67	66	39	333	327	250	1448	1411	512	401	380	273	145	143	32	902	888	207	897	883	709	386	374	236	49	49	48	462	460	425
	15-16	MSS	2912	2870	176	2865	2825	170	15	13	4	32	32	2	306	293	66	159	148	59	39	39	5	108	106	2	161	151	43	129	120	30	10	10	8	22	21	5
	17-18	MSI-H	3416	3357	713	3019	2964	465	74	72	38	323	321	210	1522	1493	518	464	451	316	164	161	30	894	881	172	910	899	747	388	378	278	48	47	37	474	474	432
	19-20	MSS	2308	2271	101	2279	2245	98	12	11	2	17	15	1	208	199	37	112	104	35	31	31	1	65	64	1	162	158	27	130	127	23	10	9	1	22	22	3
	21-22	MSS	3193	3149	162	3135	3092	160	23	22	2	35	35	0	297	282	38	145	130	37	53	53	1	99	99	0	149	145	38	131	127	32	7	7	4	11	11	2
	23-24	MSS	3356	3284	214	3272	3201	207	32	31	2	52	52	5	314	300	54	127	115	46	58	58	2	129	127	6	197	188	58	158	149	43	19	19	8	20	20	7
	25-26	MSS	2251	2203	160	2219	2172	156	10	9	2	22	22	2	237	218	27	111	95	24	34	33	1	92	90	2	144	139	33	121	117	27	7	7	4	16	15	2
	27-28	MSI-H	3172	3123	565	2794	2749	352	69	68	27	309	306	186	1482	1448	383	359	342	233	178	178	24	945	928	126	753	738	600	311	298	205	42	42	39	400	398	356
	29-30	MSI-H	3501	3449	629	3131	3085	401	63	61	23	307	303	205	1265	1238	389	305	294	206	120	119	16	840	825	167	737	731	545	326	322	190	31	31	26	380	378	329
	31-32	MSI-H	2458	2428	543	2119	2092	322	63	61	41	276	275	180	1291	1253	391	300	285	197	149	144	30	842	824	164	741	737	550	330	326	189	48	48	43	363	363	318
	33-34	MSI-H	3931	3871	922	3505	3450	698	59	57	26	367	364	198	1623	1568	467	432	410	287	154	151	24	1037	1007	156	878	863	688	341	328	209	40	40	35	497	495	444
	35-36	MSS	2922	2856	211	2847	2783	208	22	21	0	53	52	3	443	413	78	212	184	73	69	67	1	162	162	4	209	193	53	181	166	46	4	4	3	24	23	4
	37-38	MSS	4258	4131	962	4160	4051	952	34	28	3	64	52	7	559	511	80	276	238	62	89	84	7	194	189	11	232	202	124	196	175	119	6	4	2	30	23	3
	39-40	MSI-L	5302	5175	1108	5238	5119	1106	22	18	1	42	38	1	503	483	128	229	216	113	77	74	7	197	193	8	215	202	122	188	179	114	7	6	3	20	17	5
	41-42	MSS	3189	3121	401	3102	3037	387	37	34	6	50	50	8	538	504	141	241	211	118	71	69	3	226	224	20	240	233	96	204	198	78	13	13	10	23	22	8
	43-44	MSS	4330	4263	1082	4230	4165	1077	35	34	2	65	64	3	660	624	204	328	301	201	93	89	2	239	234	1	329	317	157	273	264	141	17	15	6	39	38	10
	45-46	MSS	3171	3134	476	3091	3055	470	22	21	2	58	58	4	539	503	126	227	200	116	89	84	1	223	219	9	238	230	67	202	195	52	11	11	6	25	24	9
	47-48	MSS	5042	4961	841	4864	4787	821	50	49	7	128	125	13	820	786	233	383	354	193	106	104	4	331	328	36	218	211	137	169	165	107	8	7	5	41	39	25
	49-50	MSS	3170	3108	156	3040	2981	152	44	42	1	86	85	3	670	644	46	181	161	41	140	138	1	349	345	4	145	131	44	110	98	30	11	10	6	24	23	8
	51-52	MSS	5046	4966	1107	4887	4815	1099	39	37	1	120	114	7	984	946	222	440	409	213	151	149	3	393	388	6	205	194	139	155	146	103	7	6	3	43	42	33
	53-54	MSS	4287	4213	499	4166	4096	496	41	38	2	80	79	1	759	717	146	287	252	142	134	130	2	338	335	2	171	153	84	142	128	72	13	11	4	16	14	8
	57-58	MSS	3579	3525	458	3502	3452	455	29	28	1	48	45	2	494	483	116	238	228	111	71	70	2	185	185	3	231	221	72	179	170	58	11	11	2	41	40	12
	59-60	MSS	4064	3993	610	3957	3889	603	30	28	2	77	76	5	549	535	128	243	231	122	88	87	2	218	217	4	185	171	67	160	146	53	6	6	3	19	19	11
	61-62	MSS	4576	4466	803	4515	4408	800	30	28	1	31	30	2	376	355	76	225	205	68	36	36	4	115	114	4	109	98	47	99	89	46	2	1	1	8	8	0
	63-64	MSS	3942	3864	542	3874	3801	538	27	24	1	41	39	3	222	195	66	146	127	60	18	14	3	58	54	3	135	126	56	115	109	51	7	5	2	13	12	3
	65-66	MSI-H	4943	4847	1309	4620	4532	1093	57	55	26	266	260	190	975	910	379	335	315	195	95	91	15	545	504	169	557	539	470	250	237	182	30	29	26	277	273	262
	67-68	MSI-H	4604	4524	966	4326	4252	800	57	56	21	221	216	145	815	785	282	275	261	163	95	94	16	445	430	103	440	433	376	197	190	148	43	43	42	200	200	186
	69-70	MSS	4304	4218	594	4245	4162	590	31	30	2	28	26	2	243	232	55	163	153	51	25	24	3	55	55	1	100	94	37	87	81	35	2	2	1	11	11	1
	71-72	MSS	2838	2759	313	2785	2707	309	19	19	1	34	33	3	219	207	60	133	121	55	15	15	2	71	71	3	160	147	41	144	131	34	2	2	1	14	14	6
	73-74	MSS	4957	4846	649	4860	4753	645	44	43	0	53	50	4	331	291	71	196	164	61	34	30	4	101	97	6	94	81	41	78	67	35	6	5	2	10	9	4
	75-76	MSI-H	3624	3553	958	3109	3042	616	69	67	41	446	444	301	1499	1469	545	403	391	280	126	122	26	970	956	239	1083	1068	903	367	354	251	61	59	55	655	655	597
	77-78	MSS	2745	2677	258	2723	2655	257	4	4	1	18	18	0	147	132	36	100	86	36	8	7	0	39	39	0	160	155	40	140	135	36	5	5	3	15	15	1
	79-80	MSI-H	1785	1770	332	1643	1628	235	20	20	12	122	122	85	379	371	168	116	113	82	27	26	4	236	232	82	792	786	295	599	594	167	24	24	17	169	168	111
	81-82	MSS	4648	4574	628	4583	4509	626	21	21	1	44	44	1	254	240	76	159	147	67	28	27	6	67	66	3	105	95	38	91	81	30	1	1	1	13	13	7
	83-84	MSI-H	3061	3010	717	2728	2688	482	41	37	20	292	285	215	1197	1141	482	333	319	242	87	82	19	777	740	221	821	796	626	374	358	227	36	35	31	411	403	368
	85-86	MSS	4013	3945	323	3895	3828	317	36	35	3	82	82	3	567	556	40	186	177	36	109	109	2	272	270	2	125	120	49	78	74	26	15	15	9	32	31	14
	87-88	MSS	3957	3882	276	3861	3787	268	32	32	4	64	63	4	541	516	36	169	147	31	114	113	3	258	256	2	113	109	48	70	67	27	10	10	7	33	32	14
	89-90	MSS	4709	4631	394	4593	4518	385	45	44	5	71	69	4	574	551	58	177	157	51	133	132	3	264	262	4	155	146	75	108	103	51	16	15	8	31	28	16
	91-92	MSS	5150	5068	378	5022	4943	373	48	47	1	80	78	4	624	600	27	161	141	21	137	136	2	326	323	4	113	110	43	70	68	18	20	20	12	23	22	13
	95-96	MSS	6643	6547	1073	6498	6406	1068	51	49	2	94	92	3	988	954	303	480	453	299	157	155	2	351	346	2	285	273	126	237	226	107	11	10	5	37	37	14
	101-102	MSI-L	5024	4960	551	4780	4721	454	47	46	12	197	193	85	1108	1069	167	252	234	98	179	171	8	677	664	61	405	389	282	166	154	86	13	13	10	226	222	186
	105-106	MSS	3445	3365	220	3361	3283	218	25	24	2	59	58	0	604	595	39	134	126	37	143	143	1	327	326	1	183	170	44	133	121	28	9	9	4	41	40	12
	107-108	MSS	3458	3387	187	3302	3233	180	51	50	1	105	104	6	763	732	25	169	147	21	171	169	0	423	416	4	203	187	67	108	96	23	28	26	14	67	65	30
	109-110	MSS	4578	4476	210	4328	4229	190	87	85	7	163	162	13	777	751	32	172	154	27	203	200	3	402	397	2	242	217	76	126	109	26	46	43	22	70	65	28
	119-120	MSS	3316	3238	227	3126	3051	217	55	52	2	135	135	8	756	729	60	174	155	52	166	166	2	416	408	6	253	242	89	145	136	38	37	35	16	71	71	35
	121-122	MSI-H	2378	2319	636	1981	1926	381	51	51	29	346	342	226	1258	1220	412	297	277	213	108	106	20	853	837	179	783	775	605	312	304	209	43	43	36	428	428	360
	123-124	MSS	2336	2277	98	2276	2218	95	17	17	2	43	42	1	266	256	32	130	121	30	28	28	2	108	107	0	162	152	22	130	122	16	9	9	3	23	21	3
	127-128	MSS	2519	2480	117	2476	2437	111	7	7	1	36	36	5	272	260	36	132	122	34	27	25	1	113	113	1	150	146	28	109	105	17	6	6	1	35	35	10
	129-130	MSS	3918	3832	109	3801	3718	106	39	36	1	78	78	2	309	300	27	138	130	26	37	37	0	134	133	1	119	110	37	88	79	23	6	6	3	25	25	11
	131-132	MSI-H	4886	4797	1194	4474	4391	982	86	85	45	326	321	167	1476	1436	503	526	507	348	182	178	30	768	751	125	741	730	603	306	298	208	76	76	67	359	356	328
	133-134	MSS	3015	2945	113	2923	2856	110	37	35	0	55	54	3	381	371	33	150	141	32	56	56	0	175	174	1	150	137	38	118	107	28	13	13	5	19	17	5
	135-136	MSI-H	3289	3215	745	2789	2718	452	75	74	38	425	423	255	1721	1690	543	468	456	330	188	185	31	1065	1049	182	1017	1004	907	372	362	311	65	63	58	580	579	538
	137-138	MSS	2285	2222	106	2216	2153	102	28	28	2	41	41	2	267	252	44	134	121	39	37	36	2	96	95	3	176	171	39	148	143	29	8	8	3	20	20	7
	139-140	MSS	2245	2172	95	2196	2126	94	17	15	0	32	31	1	345	322	40	136	114	38	48	48	0	161	160	2	131	125	29	111	105	24	4	4	1	16	16	4
	141-142	MSS	4878	4803	222	4699	4625	217	49	48	2	130	130	3	511	473	34	191	156	28	71	70	3	249	247	3	95	87	51	60	52	28	11	11	9	24	24	14
	143-144	MSS	7966	7894	1991	7871	7803	1985	24	22	2	71	69	4	892	864	422	649	628	404	78	76	16	165	160	2	300	293	178	266	259	166	6	6	4	28	28	8
	145-146	MSS	4951	4914	1368	4858	4822	1364	33	33	1	60	59	3	571	567	305	400	396	300	47	47	4	124	124	1	548	538	441	522	514	435	7	6	2	19	18	4
	147-148	MSS	4825	4744	561	4728	4650	558	27	26	1	70	68	2	666	647	158	296	278	149	101	101	3	269	268	6	113	103	59	91	82	50	5	5	3	17	16	6
	149-150	MSS	9423	9348	2346	9301	9228	2336	43	42	3	79	78	7	795	790	264	416	412	221	101	101	8	278	277	35	346	339	264	316	309	249	6	6	4	24	24	11
	151-152	MSS	3201	3158	209	3144	3101	204	17	17	0	40	40	5	433	393	83	231	194	79	55	53	1	147	146	3	152	147	46	119	114	33	9	9	4	24	24	9
	153-154	MSI-H	3208	3153	934	2610	2560	503	87	85	50	511	508	381	1987	1919	718	489	471	364	177	171	36	1321	1277	318	1299	1290	1161	414	408	349	68	66	59	817	816	753
	155-156	MSS	3331	3259	131	3260	3191	126	23	22	1	48	46	4	371	338	38	151	127	34	58	53	1	162	158	3	120	115	26	99	94	17	6	6	3	15	15	6
	157-158	MSS	2906	2852	172	2858	2807	166	18	17	2	30	28	4	249	234	39	112	99	36	37	36	2	100	99	1	103	101	25	83	81	17	4	4	3	16	16	5
	159-160	MSS	3653	3589	266	3579	3517	264	22	21	0	52	51	2	454	445	103	214	206	98	64	64	3	176	175	2	169	163	44	132	126	29	10	10	3	27	27	12
	163-164	MSS	3089	3029	159	3036	2978	155	15	14	3	38	37	1	348	332	37	144	130	30	42	41	3	162	161	4	91	84	30	64	58	16	11	11	8	16	15	6
	165-166	MSI-H	3432	3386	620	3014	2975	371	69	67	34	349	344	215	1366	1313	410	314	292	204	159	153	15	893	868	191	784	774	682	259	250	194	58	58	53	467	466	435
	167-168	MSS	3796	3746	211	3682	3634	207	35	33	2	79	79	2	548	522	75	215	192	68	84	82	2	249	248	5	176	168	66	131	123	42	17	17	12	28	28	12
	169-170	MSS	4734	4670	220	4634	4572	216	26	25	0	74	73	4	669	649	99	224	206	96	128	128	0	317	315	3	250	242	65	208	202	51	11	11	2	31	29	12
	171-172	MSS	4818	4758	233	4702	4642	226	34	34	2	82	82	5	639	614	130	256	236	126	121	120	1	262	258	3	223	214	42	170	161	25	15	15	6	38	38	11
	173-174	MSS	5602	5528	877	5461	5390	860	53	52	6	88	86	11	987	952	329	460	428	304	161	160	5	366	364	20	310	299	143	252	244	113	21	19	14	37	36	16
	175-176	MSS	4775	4713	254	4663	4601	246	36	36	3	76	76	5	693	674	133	234	215	128	140	140	4	319	319	1	196	191	42	151	146	24	11	11	7	34	34	11
	177-178	MSS	5852	5797	324	5727	5672	322	42	42	2	83	83	0	632	623	123	220	213	121	113	111	1	299	299	1	203	200	61	160	157	47	17	17	9	26	26	5
	179-180	MSS/MSI-L	11132	11075	4125	11039	10982	4122	32	32	1	61	61	2	1121	1115	593	734	728	552	141	141	30	246	246	11	708	703	577	678	673	563	7	7	4	23	23	10
	181-182	MSS	6389	6328	356	6270	6209	349	34	34	2	85	85	5	623	611	88	195	184	81	134	133	1	294	294	6	161	157	50	110	106	30	12	12	8	39	39	12
	183-184	MSS	4637	4564	186	4530	4458	182	27	26	1	80	80	3	583	565	78	205	190	74	91	88	3	287	287	1	133	129	44	91	87	26	14	14	6	28	28	12
	185-186	MSS	5481	5415	251	5335	5269	246	50	50	1	96	96	4	642	632	102	201	192	101	127	126	1	314	314	0	169	162	78	123	117	49	13	13	8	33	32	21
	187-188	MSS	4318	4257	235	4218	4157	231	21	21	1	79	79	3	647	632	97	205	195	93	132	130	2	310	307	2	202	197	56	149	144	37	16	16	7	37	37	12
	189-190	MSI-L	4976	4889	207	4849	4763	200	37	36	2	90	90	5	710	681	124	252	229	121	143	139	2	315	313	1	176	167	55	134	126	37	13	12	8	29	29	10
	191-192	MSS	5164	5102	376	5064	5003	369	41	40	3	59	59	4	619	605	98	194	181	92	133	132	4	292	292	2	161	159	57	113	111	26	9	9	6	39	39	25
	193-194	MSS	4970	4895	256	4869	4796	249	30	29	1	71	70	6	659	621	114	232	201	110	125	124	0	302	296	4	120	116	49	77	74	24	18	17	11	25	25	14
	195-196	MSS	6304	6234	368	6153	6083	359	45	45	1	106	106	8	793	779	204	328	317	202	137	136	1	328	326	1	206	203	85	144	141	50	19	19	8	43	43	27
	197-198	MSS	4984	4920	289	4838	4777	282	43	41	2	103	102	5	696	668	173	279	255	165	124	120	2	293	293	6	181	172	49	127	120	26	18	17	7	36	35	16
	199-200	MSS	4010	3971	208	3963	3924	206	7	7	1	40	40	1	289	280	93	178	169	91	20	20	2	91	91	0	146	145	47	125	124	40	6	6	2	15	15	5
	201-202	MSS	3985	3943	113	3910	3868	109	22	22	0	53	53	4	228	226	36	119	117	35	24	24	0	85	85	1	165	160	29	135	130	21	7	7	1	23	23	7
	203-204	MSS	3976	3938	131	3920	3882	127	14	14	0	42	42	4	221	217	42	110	107	39	21	20	2	90	90	1	199	195	46	159	156	32	12	11	6	28	28	8
	668_T-668_N	MSS	4442	4360	321	4303	4224	317	44	43	1	95	93	3	680	649	106	261	235	100	131	128	2	288	286	4	176	163	72	132	120	46	15	15	7	29	28	19
	1612_T-1612_N	MSI-H	5076	5001	1413	4831	4765	1349	56	52	14	189	184	50	1354	1338	366	480	468	298	251	249	19	623	621	49	602	590	454	358	350	264	38	35	23	206	205	167
	3850_T-3850_N	MSS	5025	4971	916	4879	4826	903	47	46	0	99	99	13	1012	1000	243	381	372	237	203	201	3	428	427	3	271	267	143	189	185	101	25	25	14	57	57	28
	4440_T-4440_N	MSS	5124	5067	430	4974	4920	424	58	56	3	92	91	3	720	695	72	221	200	61	154	152	2	345	343	9	147	139	60	98	90	38	15	15	9	34	34	13
	5126_T-5126_N	MSS	6740	6642	709	6514	6424	701	75	70	1	151	148	7	1193	1158	166	392	370	154	265	261	3	536	527	9	192	171	98	139	123	68	20	17	11	33	31	19
	6289_T-6289_N	MSI-H	7224	7140	2257	6646	6576	2001	125	119	43	453	445	213	2237	2174	642	644	629	460	342	333	30	1251	1212	152	1112	1097	1002	466	453	402	75	75	67	571	569	533
	6484_T-6484_N	MSS	4591	4525	398	4481	4416	390	32	32	3	78	77	5	755	699	100	299	250	96	133	132	1	323	317	3	170	154	65	124	111	43	10	8	6	36	35	16
	6930_T-6930_N	MSS	4831	4776	338	4728	4675	334	37	35	1	66	66	3	573	549	99	215	194	83	107	104	8	251	251	8	149	136	45	106	94	27	12	12	5	31	30	13
	8528_T-8528_N	MSS	5086	5021	517	4962	4900	511	26	25	1	98	96	5	789	750	116	291	260	105	148	144	4	350	346	7	159	142	78	121	106	56	16	15	10	22	21	12
	8764_T-8764_N	MSS	3816	3760	295	3703	3649	292	46	44	0	67	67	3	632	609	60	188	171	58	140	136	0	304	302	2	174	164	53	146	136	44	8	8	4	20	20	5
	16266_T-16266_N	MSS	4845	4781	983	4654	4593	965	70	69	5	121	119	13	1023	996	228	398	377	207	209	206	5	416	413	16	342	324	181	278	263	153	26	25	15	38	36	13
	16982_T-16982_N	MSS	3357	3311	169	3215	3171	165	54	52	2	88	88	2	727	706	73	193	173	65	179	178	6	355	355	2	190	179	57	145	135	38	20	19	11	25	25	8
	18366_T-18366_N	MSI-H	3283	3230	763	2756	2710	454	76	72	33	451	448	276	2096	2012	521	479	432	311	226	223	26	1391	1357	184	1143	1123	967	387	375	298	54	53	47	702	695	622
	19835_T-19835_N	MSS	3310	3257	252	3216	3164	247	24	23	2	70	70	3	754	735	95	228	213	88	169	168	5	357	354	2	209	200	53	160	151	39	15	15	4	34	34	10
	20061_T-20061_N	MSS	5294	5226	1366	5148	5083	1349	43	43	6	103	100	11	1078	1031	289	474	440	277	196	190	6	408	401	6	403	385	291	349	336	258	19	18	13	35	31	20
	20510_T-20510_N	MSI-H	3727	3686	550	3341	3304	440	77	74	16	309	308	94	1809	1785	330	396	382	230	311	310	12	1102	1093	88	669	662	550	230	225	155	37	36	30	402	401	365
Average:			4317.86	4251.55	601.607	4150.67	4087.46	549.533	41.4206	40.028	7.73832	125.766	124.065	44.3364	779.075	753.477	190.308	280.411	262.654	146.505	116.813	114.869	7.01869	381.85	375.953	36.785	331.093	321.056	207.607	198.477	190.056	103.841	19.3458	18.8131	13.3178	113.271	112.187	90.4486

### Sheet: 3B, Total
Supplementary Table 3B. Total substitution, insertion and deletion mutations as reported by CBSS, CBSM and VARify.
			CBSS				CBSM				VARify
Dataset	Sample ID	MSI status	Substitutions	Insertions	Deletions	Total	Substitutions	Insertions	Deletions	Total	Substitutions	Insertions	Deletions	Total
Haloplex	2022-01-02	MSS	5816	43	107	5966	482	161	409	1052	216	16	35	267
	2022-03-04	MSS	6362	62	160	6584	558	220	469	1247	202	18	53	273
	2022-05-06	MSS	2868	28	75	2971	181	141	327	649	130	7	32	169
	2022-07-08	MSI-H	5379	91	472	5942	1111	285	1369	2765	825	62	610	1497
	2020-09-10	MSS	4956	66	108	5130	296	152	371	819	171	15	40	226
	2020-11-12	MSS	5503	50	108	5661	419	167	404	990	217	11	45	273
	13-14	MSI-H	2771	67	333	3171	401	145	902	1448	386	49	462	897
	15-16	MSS	2865	15	32	2912	159	39	108	306	129	10	22	161
	17-18	MSI-H	3019	74	323	3416	464	164	894	1522	388	48	474	910
	19-20	MSS	2279	12	17	2308	112	31	65	208	130	10	22	162
	21-22	MSS	3135	23	35	3193	145	53	99	297	131	7	11	149
	23-24	MSS	3272	32	52	3356	127	58	129	314	158	19	20	197
	25-26	MSS	2219	10	22	2251	111	34	92	237	121	7	16	144
	27-28	MSI-H	2794	69	309	3172	359	178	945	1482	311	42	400	753
	29-30	MSI-H	3131	63	307	3501	305	120	840	1265	326	31	380	737
	31-32	MSI-H	2119	63	276	2458	300	149	842	1291	330	48	363	741
	33-34	MSI-H	3505	59	367	3931	432	154	1037	1623	341	40	497	878
	35-36	MSS	2847	22	53	2922	212	69	162	443	181	4	24	209
	37-38	MSS	4160	34	64	4258	276	89	194	559	196	6	30	232
	39-40	MSI-L	5238	22	42	5302	229	77	197	503	188	7	20	215
	41-42	MSS	3102	37	50	3189	241	71	226	538	204	13	23	240
	43-44	MSS	4230	35	65	4330	328	93	239	660	273	17	39	329
	45-46	MSS	3091	22	58	3171	227	89	223	539	202	11	25	238
	47-48	MSS	4864	50	128	5042	383	106	331	820	169	8	41	218
	49-50	MSS	3040	44	86	3170	181	140	349	670	110	11	24	145
	51-52	MSS	4887	39	120	5046	440	151	393	984	155	7	43	205
	53-54	MSS	4166	41	80	4287	287	134	338	759	142	13	16	171
	57-58	MSS	3502	29	48	3579	238	71	185	494	179	11	41	231
	59-60	MSS	3957	30	77	4064	243	88	218	549	160	6	19	185
	61-62	MSS	4515	30	31	4576	225	36	115	376	99	2	8	109
	63-64	MSS	3874	27	41	3942	146	18	58	222	115	7	13	135
	65-66	MSI-H	4620	57	266	4943	335	95	545	975	250	30	277	557
	67-68	MSI-H	4326	57	221	4604	275	95	445	815	197	43	200	440
	69-70	MSS	4245	31	28	4304	163	25	55	243	87	2	11	100
	71-72	MSS	2785	19	34	2838	133	15	71	219	144	2	14	160
	73-74	MSS	4860	44	53	4957	196	34	101	331	78	6	10	94
	75-76	MSI-H	3109	69	446	3624	403	126	970	1499	367	61	655	1083
	77-78	MSS	2723	4	18	2745	100	8	39	147	140	5	15	160
	79-80	MSI-H	1643	20	122	1785	116	27	236	379	599	24	169	792
	81-82	MSS	4583	21	44	4648	159	28	67	254	91	1	13	105
	83-84	MSI-H	2728	41	292	3061	333	87	777	1197	374	36	411	821
	85-86	MSS	3895	36	82	4013	186	109	272	567	78	15	32	125
	87-88	MSS	3861	32	64	3957	169	114	258	541	70	10	33	113
	89-90	MSS	4593	45	71	4709	177	133	264	574	108	16	31	155
	91-92	MSS	5022	48	80	5150	161	137	326	624	70	20	23	113
	95-96	MSS	6498	51	94	6643	480	157	351	988	237	11	37	285
	101-102	MSI-L	4780	47	197	5024	252	179	677	1108	166	13	226	405
	105-106	MSS	3361	25	59	3445	134	143	327	604	133	9	41	183
	107-108	MSS	3302	51	105	3458	169	171	423	763	108	28	67	203
	109-110	MSS	4328	87	163	4578	172	203	402	777	126	46	70	242
	119-120	MSS	3126	55	135	3316	174	166	416	756	145	37	71	253
	121-122	MSI-H	1981	51	346	2378	297	108	853	1258	312	43	428	783
	123-124	MSS	2276	17	43	2336	130	28	108	266	130	9	23	162
	127-128	MSS	2476	7	36	2519	132	27	113	272	109	6	35	150
	129-130	MSS	3801	39	78	3918	138	37	134	309	88	6	25	119
	131-132	MSI-H	4474	86	326	4886	526	182	768	1476	306	76	359	741
	133-134	MSS	2923	37	55	3015	150	56	175	381	118	13	19	150
	135-136	MSI-H	2789	75	425	3289	468	188	1065	1721	372	65	580	1017
	137-138	MSS	2216	28	41	2285	134	37	96	267	148	8	20	176
	139-140	MSS	2196	17	32	2245	136	48	161	345	111	4	16	131
	141-142	MSS	4699	49	130	4878	191	71	249	511	60	11	24	95
	143-144	MSS	7871	24	71	7966	649	78	165	892	266	6	28	300
	145-146	MSS	4858	33	60	4951	400	47	124	571	522	7	19	548
	147-148	MSS	4728	27	70	4825	296	101	269	666	91	5	17	113
	149-150	MSS	9301	43	79	9423	416	101	278	795	316	6	24	346
	151-152	MSS	3144	17	40	3201	231	55	147	433	119	9	24	152
	153-154	MSI-H	2610	87	511	3208	489	177	1321	1987	414	68	817	1299
	155-156	MSS	3260	23	48	3331	151	58	162	371	99	6	15	120
	157-158	MSS	2858	18	30	2906	112	37	100	249	83	4	16	103
	159-160	MSS	3579	22	52	3653	214	64	176	454	132	10	27	169
	163-164	MSS	3036	15	38	3089	144	42	162	348	64	11	16	91
	165-166	MSI-H	3014	69	349	3432	314	159	893	1366	259	58	467	784
	167-168	MSS	3682	35	79	3796	215	84	249	548	131	17	28	176
	169-170	MSS	4634	26	74	4734	224	128	317	669	208	11	31	250
	171-172	MSS	4702	34	82	4818	256	121	262	639	170	15	38	223
	173-174	MSS	5461	53	88	5602	460	161	366	987	252	21	37	310
	175-176	MSS	4663	36	76	4775	234	140	319	693	151	11	34	196
	177-178	MSS	5727	42	83	5852	220	113	299	632	160	17	26	203
	179-180	MSS/MSI-L	11039	32	61	11132	734	141	246	1121	678	7	23	708
	181-182	MSS	6270	34	85	6389	195	134	294	623	110	12	39	161
	183-184	MSS	4530	27	80	4637	205	91	287	583	91	14	28	133
	185-186	MSS	5335	50	96	5481	201	127	314	642	123	13	33	169
	187-188	MSS	4218	21	79	4318	205	132	310	647	149	16	37	202
	189-190	MSI-L	4849	37	90	4976	252	143	315	710	134	13	29	176
	191-192	MSS	5064	41	59	5164	194	133	292	619	113	9	39	161
	193-194	MSS	4869	30	71	4970	232	125	302	659	77	18	25	120
	195-196	MSS	6153	45	106	6304	328	137	328	793	144	19	43	206
	197-198	MSS	4838	43	103	4984	279	124	293	696	127	18	36	181
	199-200	MSS	3963	7	40	4010	178	20	91	289	125	6	15	146
	201-202	MSS	3910	22	53	3985	119	24	85	228	135	7	23	165
	203-204	MSS	3920	14	42	3976	110	21	90	221	159	12	28	199
	668_T-668_N	MSS	4303	44	95	4442	261	131	288	680	132	15	29	176
	1612_T-1612_N	MSI-H	4831	56	189	5076	480	251	623	1354	358	38	206	602
	3850_T-3850_N	MSS	4879	47	99	5025	381	203	428	1012	189	25	57	271
	4440_T-4440_N	MSS	4974	58	92	5124	221	154	345	720	98	15	34	147
	5126_T-5126_N	MSS	6514	75	151	6740	392	265	536	1193	139	20	33	192
	6289_T-6289_N	MSI-H	6646	125	453	7224	644	342	1251	2237	466	75	571	1112
	6484_T-6484_N	MSS	4481	32	78	4591	299	133	323	755	124	10	36	170
	6930_T-6930_N	MSS	4728	37	66	4831	215	107	251	573	106	12	31	149
	8528_T-8528_N	MSS	4962	26	98	5086	291	148	350	789	121	16	22	159
	8764_T-8764_N	MSS	3703	46	67	3816	188	140	304	632	146	8	20	174
	16266_T-16266_N	MSS	4654	70	121	4845	398	209	416	1023	278	26	38	342
	16982_T-16982_N	MSS	3215	54	88	3357	193	179	355	727	145	20	25	190
	18366_T-18366_N	MSI-H	2756	76	451	3283	479	226	1391	2096	387	54	702	1143
	19835_T-19835_N	MSS	3216	24	70	3310	228	169	357	754	160	15	34	209
	20061_T-20061_N	MSS	5148	43	103	5294	474	196	408	1078	349	19	35	403
	20510_T-20510_N	MSI-H	3341	77	309	3727	396	311	1102	1809	230	37	402	669
Average:			4150.67	41.4206	125.766	4317.86	280.411	116.813	381.85	779.075	198.477	19.3458	113.271	331.093

### Sheet: 3C, On target
Supplementary Table 3C. Substitution, insertion and deletion mutations on the target as reported by CBSS, CBSM and VARify.
			CBSS				CBSM				VARify
Dataset	Sample ID	MSI status	Substitutions	Insertions	Deletions	Total	Substitutions	Insertions	Deletions	Total	Substitutions	Insertions	Deletions	Total
Haloplex	2022-01-02	MSS	5755	42	104	5901	469	161	407	1037	205	15	35	255
	2022-03-04	MSS	6299	60	157	6516	545	218	469	1232	194	18	52	264
	2022-05-06	MSS	2818	27	75	2920	165	139	320	624	118	7	31	156
	2022-07-08	MSI-H	5330	89	466	5885	1100	284	1355	2739	816	62	605	1483
	2020-09-10	MSS	4883	65	107	5055	285	151	370	806	164	14	39	217
	2020-11-12	MSS	5433	47	106	5586	409	167	401	977	196	10	42	248
	13-14	MSI-H	2717	66	327	3110	380	143	888	1411	374	49	460	883
	15-16	MSS	2825	13	32	2870	148	39	106	293	120	10	21	151
	17-18	MSI-H	2964	72	321	3357	451	161	881	1493	378	47	474	899
	19-20	MSS	2245	11	15	2271	104	31	64	199	127	9	22	158
	21-22	MSS	3092	22	35	3149	130	53	99	282	127	7	11	145
	23-24	MSS	3201	31	52	3284	115	58	127	300	149	19	20	188
	25-26	MSS	2172	9	22	2203	95	33	90	218	117	7	15	139
	27-28	MSI-H	2749	68	306	3123	342	178	928	1448	298	42	398	738
	29-30	MSI-H	3085	61	303	3449	294	119	825	1238	322	31	378	731
	31-32	MSI-H	2092	61	275	2428	285	144	824	1253	326	48	363	737
	33-34	MSI-H	3450	57	364	3871	410	151	1007	1568	328	40	495	863
	35-36	MSS	2783	21	52	2856	184	67	162	413	166	4	23	193
	37-38	MSS	4051	28	52	4131	238	84	189	511	175	4	23	202
	39-40	MSI-L	5119	18	38	5175	216	74	193	483	179	6	17	202
	41-42	MSS	3037	34	50	3121	211	69	224	504	198	13	22	233
	43-44	MSS	4165	34	64	4263	301	89	234	624	264	15	38	317
	45-46	MSS	3055	21	58	3134	200	84	219	503	195	11	24	230
	47-48	MSS	4787	49	125	4961	354	104	328	786	165	7	39	211
	49-50	MSS	2981	42	85	3108	161	138	345	644	98	10	23	131
	51-52	MSS	4815	37	114	4966	409	149	388	946	146	6	42	194
	53-54	MSS	4096	38	79	4213	252	130	335	717	128	11	14	153
	57-58	MSS	3452	28	45	3525	228	70	185	483	170	11	40	221
	59-60	MSS	3889	28	76	3993	231	87	217	535	146	6	19	171
	61-62	MSS	4408	28	30	4466	205	36	114	355	89	1	8	98
	63-64	MSS	3801	24	39	3864	127	14	54	195	109	5	12	126
	65-66	MSI-H	4532	55	260	4847	315	91	504	910	237	29	273	539
	67-68	MSI-H	4252	56	216	4524	261	94	430	785	190	43	200	433
	69-70	MSS	4162	30	26	4218	153	24	55	232	81	2	11	94
	71-72	MSS	2707	19	33	2759	121	15	71	207	131	2	14	147
	73-74	MSS	4753	43	50	4846	164	30	97	291	67	5	9	81
	75-76	MSI-H	3042	67	444	3553	391	122	956	1469	354	59	655	1068
	77-78	MSS	2655	4	18	2677	86	7	39	132	135	5	15	155
	79-80	MSI-H	1628	20	122	1770	113	26	232	371	594	24	168	786
	81-82	MSS	4509	21	44	4574	147	27	66	240	81	1	13	95
	83-84	MSI-H	2688	37	285	3010	319	82	740	1141	358	35	403	796
	85-86	MSS	3828	35	82	3945	177	109	270	556	74	15	31	120
	87-88	MSS	3787	32	63	3882	147	113	256	516	67	10	32	109
	89-90	MSS	4518	44	69	4631	157	132	262	551	103	15	28	146
	91-92	MSS	4943	47	78	5068	141	136	323	600	68	20	22	110
	95-96	MSS	6406	49	92	6547	453	155	346	954	226	10	37	273
	101-102	MSI-L	4721	46	193	4960	234	171	664	1069	154	13	222	389
	105-106	MSS	3283	24	58	3365	126	143	326	595	121	9	40	170
	107-108	MSS	3233	50	104	3387	147	169	416	732	96	26	65	187
	109-110	MSS	4229	85	162	4476	154	200	397	751	109	43	65	217
	119-120	MSS	3051	52	135	3238	155	166	408	729	136	35	71	242
	121-122	MSI-H	1926	51	342	2319	277	106	837	1220	304	43	428	775
	123-124	MSS	2218	17	42	2277	121	28	107	256	122	9	21	152
	127-128	MSS	2437	7	36	2480	122	25	113	260	105	6	35	146
	129-130	MSS	3718	36	78	3832	130	37	133	300	79	6	25	110
	131-132	MSI-H	4391	85	321	4797	507	178	751	1436	298	76	356	730
	133-134	MSS	2856	35	54	2945	141	56	174	371	107	13	17	137
	135-136	MSI-H	2718	74	423	3215	456	185	1049	1690	362	63	579	1004
	137-138	MSS	2153	28	41	2222	121	36	95	252	143	8	20	171
	139-140	MSS	2126	15	31	2172	114	48	160	322	105	4	16	125
	141-142	MSS	4625	48	130	4803	156	70	247	473	52	11	24	87
	143-144	MSS	7803	22	69	7894	628	76	160	864	259	6	28	293
	145-146	MSS	4822	33	59	4914	396	47	124	567	514	6	18	538
	147-148	MSS	4650	26	68	4744	278	101	268	647	82	5	16	103
	149-150	MSS	9228	42	78	9348	412	101	277	790	309	6	24	339
	151-152	MSS	3101	17	40	3158	194	53	146	393	114	9	24	147
	153-154	MSI-H	2560	85	508	3153	471	171	1277	1919	408	66	816	1290
	155-156	MSS	3191	22	46	3259	127	53	158	338	94	6	15	115
	157-158	MSS	2807	17	28	2852	99	36	99	234	81	4	16	101
	159-160	MSS	3517	21	51	3589	206	64	175	445	126	10	27	163
	163-164	MSS	2978	14	37	3029	130	41	161	332	58	11	15	84
	165-166	MSI-H	2975	67	344	3386	292	153	868	1313	250	58	466	774
	167-168	MSS	3634	33	79	3746	192	82	248	522	123	17	28	168
	169-170	MSS	4572	25	73	4670	206	128	315	649	202	11	29	242
	171-172	MSS	4642	34	82	4758	236	120	258	614	161	15	38	214
	173-174	MSS	5390	52	86	5528	428	160	364	952	244	19	36	299
	175-176	MSS	4601	36	76	4713	215	140	319	674	146	11	34	191
	177-178	MSS	5672	42	83	5797	213	111	299	623	157	17	26	200
	179-180	MSS/MSI-L	10982	32	61	11075	728	141	246	1115	673	7	23	703
	181-182	MSS	6209	34	85	6328	184	133	294	611	106	12	39	157
	183-184	MSS	4458	26	80	4564	190	88	287	565	87	14	28	129
	185-186	MSS	5269	50	96	5415	192	126	314	632	117	13	32	162
	187-188	MSS	4157	21	79	4257	195	130	307	632	144	16	37	197
	189-190	MSI-L	4763	36	90	4889	229	139	313	681	126	12	29	167
	191-192	MSS	5003	40	59	5102	181	132	292	605	111	9	39	159
	193-194	MSS	4796	29	70	4895	201	124	296	621	74	17	25	116
	195-196	MSS	6083	45	106	6234	317	136	326	779	141	19	43	203
	197-198	MSS	4777	41	102	4920	255	120	293	668	120	17	35	172
	199-200	MSS	3924	7	40	3971	169	20	91	280	124	6	15	145
	201-202	MSS	3868	22	53	3943	117	24	85	226	130	7	23	160
	203-204	MSS	3882	14	42	3938	107	20	90	217	156	11	28	195
	668_T-668_N	MSS	4224	43	93	4360	235	128	286	649	120	15	28	163
	1612_T-1612_N	MSI-H	4765	52	184	5001	468	249	621	1338	350	35	205	590
	3850_T-3850_N	MSS	4826	46	99	4971	372	201	427	1000	185	25	57	267
	4440_T-4440_N	MSS	4920	56	91	5067	200	152	343	695	90	15	34	139
	5126_T-5126_N	MSS	6424	70	148	6642	370	261	527	1158	123	17	31	171
	6289_T-6289_N	MSI-H	6576	119	445	7140	629	333	1212	2174	453	75	569	1097
	6484_T-6484_N	MSS	4416	32	77	4525	250	132	317	699	111	8	35	154
	6930_T-6930_N	MSS	4675	35	66	4776	194	104	251	549	94	12	30	136
	8528_T-8528_N	MSS	4900	25	96	5021	260	144	346	750	106	15	21	142
	8764_T-8764_N	MSS	3649	44	67	3760	171	136	302	609	136	8	20	164
	16266_T-16266_N	MSS	4593	69	119	4781	377	206	413	996	263	25	36	324
	16982_T-16982_N	MSS	3171	52	88	3311	173	178	355	706	135	19	25	179
	18366_T-18366_N	MSI-H	2710	72	448	3230	432	223	1357	2012	375	53	695	1123
	19835_T-19835_N	MSS	3164	23	70	3257	213	168	354	735	151	15	34	200
	20061_T-20061_N	MSS	5083	43	100	5226	440	190	401	1031	336	18	31	385
	20510_T-20510_N	MSI-H	3304	74	308	3686	382	310	1093	1785	225	36	401	662
Average:			4087.46	40.028	124.065	4251.55	262.654	114.869	375.953	753.477	190.056	18.8131	112.187	321.056

### Sheet: 3D, PASS
Supplementary Table 3D. Substitution, insertion and deletion mutations, which passed all filters as reported by CBSS, CBSM and VARify.
			CBSS				CBSM				VARify
Dataset	Sample ID	MSI status	Substitutions	Insertions	Deletions	Total	Substitutions	Insertions	Deletions	Total	Substitutions	Insertions	Deletions	Total
Haloplex	2022-01-02	MSS	1249	1	3	1253	305	2	7	314	137	9	16	162
	2022-03-04	MSS	1351	4	9	1364	319	8	9	336	142	11	29	182
	2022-05-06	MSS	152	0	3	155	59	1	4	64	48	2	14	64
	2022-07-08	MSI-H	1717	42	255	2014	874	33	185	1092	739	54	563	1356
	2020-09-10	MSS	707	0	9	716	157	1	8	166	82	9	19	110
	2020-11-12	MSS	1062	2	10	1074	245	1	14	260	115	5	26	146
	13-14	MSI-H	414	39	250	703	273	32	207	512	236	48	425	709
	15-16	MSS	170	4	2	176	59	5	2	66	30	8	5	43
	17-18	MSI-H	465	38	210	713	316	30	172	518	278	37	432	747
	19-20	MSS	98	2	1	101	35	1	1	37	23	1	3	27
	21-22	MSS	160	2	0	162	37	1	0	38	32	4	2	38
	23-24	MSS	207	2	5	214	46	2	6	54	43	8	7	58
	25-26	MSS	156	2	2	160	24	1	2	27	27	4	2	33
	27-28	MSI-H	352	27	186	565	233	24	126	383	205	39	356	600
	29-30	MSI-H	401	23	205	629	206	16	167	389	190	26	329	545
	31-32	MSI-H	322	41	180	543	197	30	164	391	189	43	318	550
	33-34	MSI-H	698	26	198	922	287	24	156	467	209	35	444	688
	35-36	MSS	208	0	3	211	73	1	4	78	46	3	4	53
	37-38	MSS	952	3	7	962	62	7	11	80	119	2	3	124
	39-40	MSI-L	1106	1	1	1108	113	7	8	128	114	3	5	122
	41-42	MSS	387	6	8	401	118	3	20	141	78	10	8	96
	43-44	MSS	1077	2	3	1082	201	2	1	204	141	6	10	157
	45-46	MSS	470	2	4	476	116	1	9	126	52	6	9	67
	47-48	MSS	821	7	13	841	193	4	36	233	107	5	25	137
	49-50	MSS	152	1	3	156	41	1	4	46	30	6	8	44
	51-52	MSS	1099	1	7	1107	213	3	6	222	103	3	33	139
	53-54	MSS	496	2	1	499	142	2	2	146	72	4	8	84
	57-58	MSS	455	1	2	458	111	2	3	116	58	2	12	72
	59-60	MSS	603	2	5	610	122	2	4	128	53	3	11	67
	61-62	MSS	800	1	2	803	68	4	4	76	46	1	0	47
	63-64	MSS	538	1	3	542	60	3	3	66	51	2	3	56
	65-66	MSI-H	1093	26	190	1309	195	15	169	379	182	26	262	470
	67-68	MSI-H	800	21	145	966	163	16	103	282	148	42	186	376
	69-70	MSS	590	2	2	594	51	3	1	55	35	1	1	37
	71-72	MSS	309	1	3	313	55	2	3	60	34	1	6	41
	73-74	MSS	645	0	4	649	61	4	6	71	35	2	4	41
	75-76	MSI-H	616	41	301	958	280	26	239	545	251	55	597	903
	77-78	MSS	257	1	0	258	36	0	0	36	36	3	1	40
	79-80	MSI-H	235	12	85	332	82	4	82	168	167	17	111	295
	81-82	MSS	626	1	1	628	67	6	3	76	30	1	7	38
	83-84	MSI-H	482	20	215	717	242	19	221	482	227	31	368	626
	85-86	MSS	317	3	3	323	36	2	2	40	26	9	14	49
	87-88	MSS	268	4	4	276	31	3	2	36	27	7	14	48
	89-90	MSS	385	5	4	394	51	3	4	58	51	8	16	75
	91-92	MSS	373	1	4	378	21	2	4	27	18	12	13	43
	95-96	MSS	1068	2	3	1073	299	2	2	303	107	5	14	126
	101-102	MSI-L	454	12	85	551	98	8	61	167	86	10	186	282
	105-106	MSS	218	2	0	220	37	1	1	39	28	4	12	44
	107-108	MSS	180	1	6	187	21	0	4	25	23	14	30	67
	109-110	MSS	190	7	13	210	27	3	2	32	26	22	28	76
	119-120	MSS	217	2	8	227	52	2	6	60	38	16	35	89
	121-122	MSI-H	381	29	226	636	213	20	179	412	209	36	360	605
	123-124	MSS	95	2	1	98	30	2	0	32	16	3	3	22
	127-128	MSS	111	1	5	117	34	1	1	36	17	1	10	28
	129-130	MSS	106	1	2	109	26	0	1	27	23	3	11	37
	131-132	MSI-H	982	45	167	1194	348	30	125	503	208	67	328	603
	133-134	MSS	110	0	3	113	32	0	1	33	28	5	5	38
	135-136	MSI-H	452	38	255	745	330	31	182	543	311	58	538	907
	137-138	MSS	102	2	2	106	39	2	3	44	29	3	7	39
	139-140	MSS	94	0	1	95	38	0	2	40	24	1	4	29
	141-142	MSS	217	2	3	222	28	3	3	34	28	9	14	51
	143-144	MSS	1985	2	4	1991	404	16	2	422	166	4	8	178
	145-146	MSS	1364	1	3	1368	300	4	1	305	435	2	4	441
	147-148	MSS	558	1	2	561	149	3	6	158	50	3	6	59
	149-150	MSS	2336	3	7	2346	221	8	35	264	249	4	11	264
	151-152	MSS	204	0	5	209	79	1	3	83	33	4	9	46
	153-154	MSI-H	503	50	381	934	364	36	318	718	349	59	753	1161
	155-156	MSS	126	1	4	131	34	1	3	38	17	3	6	26
	157-158	MSS	166	2	4	172	36	2	1	39	17	3	5	25
	159-160	MSS	264	0	2	266	98	3	2	103	29	3	12	44
	163-164	MSS	155	3	1	159	30	3	4	37	16	8	6	30
	165-166	MSI-H	371	34	215	620	204	15	191	410	194	53	435	682
	167-168	MSS	207	2	2	211	68	2	5	75	42	12	12	66
	169-170	MSS	216	0	4	220	96	0	3	99	51	2	12	65
	171-172	MSS	226	2	5	233	126	1	3	130	25	6	11	42
	173-174	MSS	860	6	11	877	304	5	20	329	113	14	16	143
	175-176	MSS	246	3	5	254	128	4	1	133	24	7	11	42
	177-178	MSS	322	2	0	324	121	1	1	123	47	9	5	61
	179-180	MSS/MSI-L	4122	1	2	4125	552	30	11	593	563	4	10	577
	181-182	MSS	349	2	5	356	81	1	6	88	30	8	12	50
	183-184	MSS	182	1	3	186	74	3	1	78	26	6	12	44
	185-186	MSS	246	1	4	251	101	1	0	102	49	8	21	78
	187-188	MSS	231	1	3	235	93	2	2	97	37	7	12	56
	189-190	MSI-L	200	2	5	207	121	2	1	124	37	8	10	55
	191-192	MSS	369	3	4	376	92	4	2	98	26	6	25	57
	193-194	MSS	249	1	6	256	110	0	4	114	24	11	14	49
	195-196	MSS	359	1	8	368	202	1	1	204	50	8	27	85
	197-198	MSS	282	2	5	289	165	2	6	173	26	7	16	49
	199-200	MSS	206	1	1	208	91	2	0	93	40	2	5	47
	201-202	MSS	109	0	4	113	35	0	1	36	21	1	7	29
	203-204	MSS	127	0	4	131	39	2	1	42	32	6	8	46
	668_T-668_N	MSS	317	1	3	321	100	2	4	106	46	7	19	72
	1612_T-1612_N	MSI-H	1349	14	50	1413	298	19	49	366	264	23	167	454
	3850_T-3850_N	MSS	903	0	13	916	237	3	3	243	101	14	28	143
	4440_T-4440_N	MSS	424	3	3	430	61	2	9	72	38	9	13	60
	5126_T-5126_N	MSS	701	1	7	709	154	3	9	166	68	11	19	98
	6289_T-6289_N	MSI-H	2001	43	213	2257	460	30	152	642	402	67	533	1002
	6484_T-6484_N	MSS	390	3	5	398	96	1	3	100	43	6	16	65
	6930_T-6930_N	MSS	334	1	3	338	83	8	8	99	27	5	13	45
	8528_T-8528_N	MSS	511	1	5	517	105	4	7	116	56	10	12	78
	8764_T-8764_N	MSS	292	0	3	295	58	0	2	60	44	4	5	53
	16266_T-16266_N	MSS	965	5	13	983	207	5	16	228	153	15	13	181
	16982_T-16982_N	MSS	165	2	2	169	65	6	2	73	38	11	8	57
	18366_T-18366_N	MSI-H	454	33	276	763	311	26	184	521	298	47	622	967
	19835_T-19835_N	MSS	247	2	3	252	88	5	2	95	39	4	10	53
	20061_T-20061_N	MSS	1349	6	11	1366	277	6	6	289	258	13	20	291
	20510_T-20510_N	MSI-H	440	16	94	550	230	12	88	330	155	30	365	550
Average:			549.533	7.73832	44.3364	601.607	146.505	7.01869	36.785	190.308	103.841	13.3178	90.4486	207.607
