## Supplementary Table 5 for "Rigorous software pipeline for clinical somatic mutation analyses of solid tumors"

### Sheet: 5A, alteredNormal-Normal
Supplementary Table 5A. Consistency of somatic mutation callers when the same sequencing data is used as tumor and normal
Setting	Library kit vendor	altered Normal	Normal		Strelka2			Mutect2			VARify
					Total calls	PASS		Total calls	PASS		Total calls	PASS
altered Normal vs. Normal	Roche	aSRR13084977	SRR13084977		159044	0		81427	2250		0	0
	Roche	aSRR13084976	SRR13084976		153973	0		87253	1		0	0
	IDT	aSRR13084975	SRR13084975		244984	0		160731	5678		0	0
	IDT	aSRR13084974	SRR13084974		249242	0		148268	13		0	0
	Agilent	aSRR13084973	SRR13084973		238902	0		160175	6		0	0
	Agilent	aSRR13084972	SRR13084972		155167	0		84653	3		0	0
Setting	Library kit vendor	Normal	altered Normal		Strelka2			Mutect2			VARify
					Total calls	PASS		Total calls	PASS		Total calls	PASS
Normal vs. altered Normal	Roche	SRR13084977	aSRR13084977		159044	0		81355	1572		0	0
	Roche	SRR13084976	aSRR13084976		153973	0		87275	1332		0	0
	IDT	SRR13084975	aSRR13084975		244984	0		160764	11		0	0
	IDT	SRR13084974	aSRR13084974		249242	0		148251	3		0	0
	Agilent	SRR13084973	aSRR13084973		238902	0		160164	15		0	0
	Agilent	SRR13084972	aSRR13084972		155167	0		84619	1613		0	0
Average:					200219	0		120411	1041.42		0	0

### Sheet: 5B, alteredNormal-Normal in TN
Supplementary Table 5B. Mutations reported by CBSS and CBSM in the analysis of identical dataset can be found in the normal tumor-normal analysis
altered Normal	Normal	Tumour	Normal	Strelka2			Mutect2			VARify
				Total calls	PASS		Total calls	PASS		Total calls	PASS
aSRR13084977	SRR13084977	SRR13076398	SRR13084977	5863	0		16067	0		0	0
aSRR13084977	SRR13084977	SRR13076397	SRR13084977	5695	0		15834	0		0	0
aSRR13084977	SRR13084977	SRR13076396	SRR13084977	5717	0		15829	0		0	0
aSRR13084976	SRR13084976	SRR13076398	SRR13084976	6278	0		18032	0		0	0
aSRR13084976	SRR13084976	SRR13076397	SRR13084976	6161	0		18022	0		0	0
aSRR13084976	SRR13084976	SRR13076396	SRR13084976	6179	0		17751	0		0	0
aSRR13084975	SRR13084975	SRR13076395	SRR13084975	8808	0		13101	7		0	0
aSRR13084975	SRR13084975	SRR13076394	SRR13084975	8358	0		13260	8		0	0
aSRR13084975	SRR13084975	SRR13076393	SRR13084975	8996	0		12480	7		0	0
aSRR13084974	SRR13084974	SRR13076395	SRR13084974	9399	0		12547	0		0	0
aSRR13084974	SRR13084974	SRR13076394	SRR13084974	8513	0		12423	0		0	0
aSRR13084974	SRR13084974	SRR13076393	SRR13084974	9290	0		11769	0		0	0
aSRR13084973	SRR13084973	SRR13076392	SRR13084973	18545	0		11179	0		0	0
aSRR13084973	SRR13084973	SRR13076391	SRR13084973	19313	0		11204	0		0	0
aSRR13084973	SRR13084973	SRR13076390	SRR13084973	21004	0		10915	0		0	0
aSRR13084972	SRR13084972	SRR13076392	SRR13084972	9255	0		10420	0		0	0
aSRR13084972	SRR13084972	SRR13076391	SRR13084972	9173	0		10463	0		0	0
aSRR13084972	SRR13084972	SRR13076390	SRR13084972	9268	0		9975	0		0	0
Normal	altered Normal	Tumour	Normal	Strelka2			Mutect2			VARify
				Total calls	PASS		Total calls	PASS		Total calls	PASS
SRR13084977	aSRR13084977	SRR13076398	SRR13084977	5863	0		16046	0		0	0
SRR13084977	aSRR13084977	SRR13076397	SRR13084977	5695	0		15843	0		0	0
SRR13084977	aSRR13084977	SRR13076396	SRR13084977	5717	0		15824	0		0	0
SRR13084976	aSRR13084976	SRR13076398	SRR13084976	6278	0		18064	0		0	0
SRR13084976	aSRR13084976	SRR13076397	SRR13084976	6161	0		18054	0		0	0
SRR13084976	aSRR13084976	SRR13076396	SRR13084976	6179	0		17758	0		0	0
SRR13084975	aSRR13084975	SRR13076395	SRR13084975	8808	0		13133	0		0	0
SRR13084975	aSRR13084975	SRR13076394	SRR13084975	8358	0		13266	0		0	0
SRR13084975	aSRR13084975	SRR13076393	SRR13084975	8996	0		12483	0		0	0
SRR13084974	aSRR13084974	SRR13076395	SRR13084974	9399	0		12555	0		0	0
SRR13084974	aSRR13084974	SRR13076394	SRR13084974	8513	0		12443	0		0	0
SRR13084974	aSRR13084974	SRR13076393	SRR13084974	9290	0		11778	0		0	0
SRR13084973	aSRR13084973	SRR13076392	SRR13084973	18545	0		11173	0		0	0
SRR13084973	aSRR13084973	SRR13076391	SRR13084973	19313	0		11206	0		0	0
SRR13084973	aSRR13084973	SRR13076390	SRR13084973	21004	0		10925	0		0	0
SRR13084972	aSRR13084972	SRR13076392	SRR13084972	9255	0		10421	0		0	0
SRR13084972	aSRR13084972	SRR13076391	SRR13084972	9173	0		10462	1		0	0
SRR13084972	aSRR13084972	SRR13076390	SRR13084972	9268	0		9978	0		0	0
Average for both sets				9879.06	0		13332.5	0.657143		0	0

### Sheet: 5C, Normal-Normal
Supplementary Table 5C. Consistency of somatic mutation callers when the different sequencing reactions of the same normal sample are used for mutation calling
Setting	Normal	Normal		Strelka2			Mutect2			VARify
				Total calls	PASS		Total calls	PASS		Total calls	PASS
Normal vs. Normal	SRR13084972	SRR13084973		433303	41063		90278	31929		17020	532
	SRR13084972	SRR13084974		425379	22040		52239	9567		6999	299
	SRR13084972	SRR13084975		411964	22309		51518	9193		7276	307
	SRR13084972	SRR13084976		380890	23172		51801	8531		7562	215
	SRR13084972	SRR13084977		358808	22662		51341	8748		7390	221
	SRR13084973	SRR13084972		567541	71493		125551	32879		22310	1023
	SRR13084973	SRR13084974		603572	51439		92172	13855		10293	431
	SRR13084973	SRR13084975		586828	51995		91240	13876		10932	457
	SRR13084973	SRR13084976		563822	55088		90791	13518		11993	407
	SRR13084973	SRR13084977		539208	53689		90023	13230		11456	370
	SRR13084974	SRR13084972		727617	105223		98434	28685		21718	1496
	SRR13084974	SRR13084973		796936	111079		111480	33755		23458	1550
	SRR13084974	SRR13084975		628567	100827		115106	32410		14720	622
	SRR13084974	SRR13084976		687791	97618		115106	32410		13157	412
	SRR13084974	SRR13084977		660284	95808		98737	25604		12627	420
	SRR13084975	SRR13084972		715768	107854		104266	27980		21067	1378
	SRR13084975	SRR13084973		781307	113296		116395	32963		23014	1466
	SRR13084975	SRR13084974		638489	102519		124429	33241		13149	496
	SRR13084975	SRR13084976		677555	100297		108332	26131		13101	358
	SRR13084975	SRR13084977		654457	98504		106630	25995		12277	341
	SRR13084976	SRR13084972		442334	29108		70239	12672		12177	688
	SRR13084976	SRR13084973		510850	33552		83792	15584		14030	872
	SRR13084976	SRR13084974		423604	23404		67692	11278		6991	462
	SRR13084976	SRR13084975		406321	23707		67639	11224		7383	498
	SRR13084976	SRR13084977		342643	24165		72749	12887		8342	177
	SRR13084977	SRR13084972		424287	31753		65271	12524		12888	645
	SRR13084977	SRR13084973		488538	35512		75801	14805		14669	810
	SRR13084977	SRR13084974		408874	25976		63196	10896		7339	437
	SRR13084977	SRR13084975		395762	26236		62528	10788		7581	445
	SRR13084977	SRR13084976		353429	27762		67759	12130		9642	152
Average:				534558	57638.3		86084.5	19309.6		12752	599.567

### Sheet: Dataset SRP292966 description
Dataset SRP292966 description fo Supplementary Table 5
Sample description	Sequencing details	Experiment	Run
In silico merged SampleA from individual cell lines sequenced with WES3 (Agilent) exome kits	1 ILLUMINA (Illumina HiSeq 2500) run: 1.7G spots, 343G bases, 142.1Gb downloads	SRX9740937	SRR13313038
In silico merged SampleA from individual cell lines sequenced with WES2 (IDT) exome kits	1 ILLUMINA (Illumina HiSeq 4000) run: 517.4M spots, 155.2G bases, 58Gb downloads	SRX9740936	SRR13313039
n silico merged SampleA from individual cell lines sequenced with WES1 (Roche) exome kits	1 ILLUMINA (Illumina HiSeq 4000) run: 566.3M spots, 169.9G bases, 65Gb downloads	SRX9740935	SRR13313040
SampleB sequenced with WES3 (Agilent) exome kits library2	1 ILLUMINA (Illumina HiSeq 2500) run: 165.8M spots, 33.5G bases, 15Gb downloads	SRX9531619	SRR13084972
SampleB sequenced with WES3 (Agilent) exome kits library1	1 ILLUMINA (Illumina HiSeq 2500) run: 192.7M spots, 38.9G bases, 17.4Gb downloads	SRX9531618	SRR13084973
SampleB sequenced with WES2 (IDT) exome kits library2	1 ILLUMINA (Illumina HiSeq 4000) run: 93.3M spots, 28G bases, 11.2Gb downloads	SRX9531617	SRR13084974
SampleB sequenced with WES2 (IDT) exome kits library1	1 ILLUMINA (Illumina HiSeq 4000) run: 103.1M spots, 30.9G bases, 12.3Gb downloads	SRX9531616	SRR13084975
SampleB sequenced with WES1 (Roche) exome kits library2	1 ILLUMINA (Illumina HiSeq 4000) run: 120.6M spots, 36.2G bases, 14.8Gb downloads	SRX9531615	SRR13084976
SampleB sequenced with WES1 (Roche) exome kits library1	1 ILLUMINA (Illumina HiSeq 4000) run: 107.1M spots, 32.1G bases, 13.2Gb downloads	SRX9531614	SRR13084977
SampleA sequenced with WES3 (Agilent) exome kits library3	1 ILLUMINA (HiSeq X Ten) run: 681.9M spots, 204.6G bases, 74.6Gb downloads	SRX9523319	SRR13076390
SampleA sequenced with WES3 (Agilent) exome kits library2	1 ILLUMINA (HiSeq X Ten) run: 729M spots, 218.7G bases, 79.3Gb downloads	SRX9523318	SRR13076391
SampleA sequenced with WES3 (Agilent) exome kits library1	1 ILLUMINA (HiSeq X Ten) run: 794.3M spots, 238.3G bases, 86Gb downloads	SRX9523317	SRR13076392
SampleA sequenced with WES2 (IDT) exome kits library3	1 ILLUMINA (HiSeq X Ten) run: 794.3M spots, 238.3G bases, 89.1Gb downloads	SRX9523316	SRR13076393
SampleA sequenced with WES2 (IDT) exome kits library2	1 ILLUMINA (HiSeq X Ten) run: 905M spots, 271.5G bases, 102.2Gb downloads	SRX9523315	SRR13076394
SampleA sequenced with WES2 (IDT) exome kits library1	1 ILLUMINA (HiSeq X Ten) run: 882.2M spots, 264.7G bases, 98.9Gb downloads	SRX9523314	SRR13076395
SampleA sequenced with WES1 (Roche) exome kits library3	1 ILLUMINA (HiSeq X Ten) run: 808M spots, 242.4G bases, 87.3Gb downloads	SRX9523313	SRR13076396
SampleA sequenced with WES1 (Roche) exome kits library2	1 ILLUMINA (HiSeq X Ten) run: 664.8M spots, 199.4G bases, 72.2Gb downloads	SRX9523312	SRR13076397
SampleA sequenced with WES1 (Roche) exome kits library1	1 ILLUMINA (HiSeq X Ten) run: 657.9M spots, 197.4G bases, 71.5Gb downloads	SRX9523311	SRR13076398
