## Supplementary Table 6 for "Rigorous software pipeline for clinical somatic mutation analyses of solid tumors"

### Sheet: False positives in SEQC2
Supplementary Table 6. Total calls, passed calls and respective error rates in the SEQC2 reference set of tumor-normal pairs
Vendor	Tumor	Normal	Pipeline
			CBSS					CBSM					VARify
			Total calls	Total calls (in known negatives)	Total PASS	PASS (in known negatives)		Total calls	Total calls (in known negatives)	Total PASS	PASS (in known negatives)		Total calls	Total calls (in known negatives)	Total PASS	PASS (in known negatives)
Roche	SRR13076398	SRR13084977	2323243	61578	611881	26018		1294946	70931	146548	1567		136776	1	56399	0
Roche	SRR13076398	SRR13084976	2375148	61588	631609	26290		1303731	71564	150360	1482		145785	1	59608	0
Roche	SRR13076397	SRR13084977	2251528	63554	600695	27044		1334438	76645	141853	1642		135982	3	55664	0
Roche	SRR13076397	SRR13084976	2298307	63589	619415	27224		1342395	76965	145774	1609		144922	4	58748	2
Roche	SRR13076396	SRR13084977	2427684	53539	588826	22187		1423648	81206	135872	1324		133716	1	56534	0
Roche	SRR13076396	SRR13084976	2480939	53549	610793	22411		1432998	81532	140329	1308		142820	1	59728	0
IDT	SRR13076395	SRR13084975	3380648	43532	449664	16709		824552	35920	161590	2081		115713	5	52900	3
IDT	SRR13076395	SRR13084974	3453925	43520	452492	16439		823343	35694	161001	2166		108508	3	48943	1
IDT	SRR13076394	SRR13084975	1569644	42531	414479	15507		963483	48113	145372	2026		112979	2	52478	0
IDT	SRR13076394	SRR13084974	1597660	42550	409560	15405		960381	48044	143764	2065		106378	2	48817	0
IDT	SRR13076393	SRR13084975	1404932	65979	424809	24370		814950	49998	154967	4213		119772	7	51588	7
IDT	SRR13076393	SRR13084974	1420593	65940	419975	23796		813112	50053	154967	4220		113722	8	47954	8
Agilent	SRR13076392	SRR13084973	2537143	5529	474033	2366		693840	5271	324155	248		136196	37	75991	4
Agilent	SRR13076392	SRR13084972	2432812	5533	405512	2341		603388	5263	259491	248		124449	30	71759	5
Agilent	SRR13076391	SRR13084973	2355809	16381	534125	8030		730556	10816	287502	616		141036	43	74341	9
Agilent	SRR13076391	SRR13084972	2271270	16402	471994	7832		656508	10865	235865	607		128413	32	70398	4
Agilent	SRR13076390	SRR13084973	2253909	40240	614591	20108		753458	21715	253794	2148		149114	49	71928	11
Agilent	SRR13076390	SRR13084972	1425206	40250	360574	19953		699110	21646	216242	2117		136490	48	68235	15
Average			2.28244e+06	48036.5	508124	19150.5		970491	44568.9	186636	1760.39		129598	15.3889	60111.8	3.83333
