## Supplementary Table 7 for "Rigorous software pipeline for clinical somatic mutation analyses of solid tumors"

### Sheet: Overview
Supplementary Table 7. Somatic mutation recall of ALTOmate and VARify in the IonTorrent data
	MSS-1	MSS-2	MSI-Low	MSI-High
Expected calls in the target	4	4	10	20
ALTOmate recall	4	4	10	20
VARify recall	4	4	10	Absent normal
